# HLA-A*11:01:01:01, HLA*C*12:02:02:01-HLA-B*52:01:02:02, age and sex are associated with severity of Japanese COVID-19 with respiratory failure

**DOI:** 10.1101/2021.01.26.21250349

**Authors:** Seik-Soon Khor, Yosuke Omae, Nao Nishida, Masaya Sugiyama, Noriko Kinoshita, Tetsuya Suzuki, Michiyo Suzuki, Satoshi Suzuki, Shinyu Izumi, Masayuki Hojo, Norio Ohmagari, Masashi Mizokami, Katsushi Tokunaga

## Abstract

Severe acute respiratory syndrome coronavirus 2 (SARS-CoV-2), the virus causing coronavirus disease 2019 (COVID-19) was announced as an outbreak by the World Health Organization (WHO) in January 2020 and as a pandemic in March 2020. The majority of infected individuals have experienced no or only mild symptoms, ranging from fully asymptomatic cases to mild pneumonic disease. However, a minority of infected individuals develop severe respiratory symptoms. The objective of this study was to identify susceptible HLA alleles and clinical markers for the early identification of severe COVID-19 among hospitalized COVID-19 patients. A total of 137 patients with mild COVID-19 (mCOVID-19) and 53 patients with severe COVID-19 (sCOVID-19) were recruited from the Center Hospital of the National Center for Global Health and Medicine (NCGM), Tokyo, Japan for the period of February–August 2020. High-resolution sequencing-based typing for eight HLA genes was performed using next-generation sequencing. In the HLA association studies, HLA-A*11:01:01:01 [P_c_ = 0.013, OR = 2.26 (1.27–3.91)] and HLA-C*12:02:02:01-HLA-B*52:01:01:02 [P_c_ = 0.020, OR = 2.25 (1.24–3.92)] were found to be significantly associated with the severity of COVID-19. After multivariate analysis controlling for other confounding factors and comorbidities, HLA-A*11:01:01:01 [P = 3.34E-03, OR = 3.41 (1.50–7.73)], age at diagnosis [P = 1.29E-02, OR = 1.04 (1.01–1.07)] and sex at birth [P = 8.88E-03, OR = 2.92 (1.31–6.54)] remained significant. Early identification of potential sCOVID-19 could help clinicians prioritize medical utility and significantly decrease mortality from COVID-19.
