## Supplementary Table for "HLA-A*11:01:01:01, HLA*C*12:02:02:01-HLA-B*52:01:02:02, age and sex are associated with severity of Japanese COVID-19 with respiratory failure"

### Sheet: S.Table1
	Supplementary Table 1: Association analysis of HLA-A, -C, -B, -DRB1, -DQA1, -DQB1, -DPA1 and -DPB1 in Japanese aCOVID-19 and Japanese healthy control. Only HLA alleles with frequencies >5% are shown. Significant HLA alleles after multiple correction are highlighted in bold. Abbreviation:OR: Odd Ratio, 95% CI: 95% Confidence interval, Pc-value: multiple testing corrected p-value, binned: rare HLA …
	Locus	2-field Allele	Control (2n=846) %	All_COVID (2n=380) %	OR (95% CI)	p.value	Pc-value	3-field Allele	Control (2n=846) %	All_COVID (2n=380) %	OR (95% CI)	p.value	Pc-value	4-field Allele	Control (2n=846) %	All_COVID (2n=380) %	OR (95% CI)	p.value	Pc-value
	A	02:01	10.1852	12.1053	1.21 (0.81-1.80)	0.31434	NS	02:01:01	10.1852	11.8421	1.18 (0.79-1.76)	0.38369	NS	02:01:01:01	10.1852	11.8421	1.18 (0.79-1.76)	0.38369	NS
	A	02:06	7.06019	6.05263	0.85 (0.49-1.42)	0.5142	NS	02:06:01	7.06019	6.05263	0.85 (0.49-1.42)	0.5142	NS	02:06:01:01	5.90278	5.52632	0.93 (0.52-1.61)	0.79339	NS
	A	11:01	9.83796	11.8421	1.23 (0.82-1.83)	0.28718	NS	11:01:01	9.83796	11.8421	1.23 (0.82-1.83)	0.28718	NS	11:01:01:01	9.83796	11.8421	1.23 (0.82-1.83)	0.28718	NS
	A	24:02	37.1528	36.3158	0.96 (0.74-1.25)	0.7781	NS	24:02:01	37.1528	36.3158	0.96 (0.74-1.25)	0.7781	NS	24:02:01:01	36.8056	36.3158	0.98 (0.76-1.27)	0.86885	NS
	A	26:01	7.75463	5.26316	0.66 (0.37-1.12)	0.1125	NS	26:01:01	7.75463	5.26316	0.66 (0.37-1.12)	0.1125	NS	26:01:01:01	7.75463	5.26316	0.66 (0.37-1.12)	0.1125	NS
	A	31:01	7.75463	10	1.32 (0.85-2.04)	0.18946	NS	31:01:02	7.75463	10	1.32 (0.85-2.04)	0.18946	NS	31:01:02:01	7.75463	10	1.32 (0.85-2.04)	0.18946	NS
	A	33:03	9.25926	10	1.09 (0.70-1.66)	0.6813	NS	33:03:01	9.25926	10	1.09 (0.70-1.66)	0.6813	NS	33:03:01:01	9.25926	9.73684	1.06 (0.68-1.62)	0.79039	NS
	C	01:02	17.3611	13.9474	0.77 (0.54-1.09)	0.13341	NS	01:02:01	17.3611	13.9474	0.77 (0.54-1.09)	0.13341	NS	01:02:01:01	8.68056	8.68421	1.00 (0.63-1.56)	0.99832	NS
	C	03:03	13.1944	11.3158	0.84 (0.56-1.23)	0.35807	NS	03:03:01	13.1944	11.3158	0.84 (0.56-1.23)	0.35807	NS	03:03:01:01	12.7315	10.7895	0.83 (0.55-1.23)	0.33401	NS
	C	03:04	12.1528	11.3158	0.92 (0.62-1.36)	0.67449	NS	03:04:01	12.1528	11.3158	0.92 (0.62-1.36)	0.67449	NS	03:04:01:02	12.1528	11.3158	0.92 (0.62-1.36)	0.67449	NS
	C	07:02	14.2361	14.4737	1.02 (0.71-1.45)	0.91223	NS	07:02:01	14.2361	14.4737	1.02 (0.71-1.45)	0.91223	NS	07:02:01:01	5.55556	6.57895	1.20 (0.70-2.02)	0.47932	NS
														07:02:01:03	6.8287	5.52632	0.80 (0.45-1.36)	0.38839	NS
	C	08:01	5.6713	8.42105	1.53 (0.93-2.48)	0.070204	NS	08:01:01	5.6713	8.42105	1.53 (0.93-2.48)	0.070204	NS	08:01:01:01	5.6713	8.42105	1.53 (0.93-2.48)	0.070204	NS
	C	12:02	9.83796	13.6842	1.45 (0.98-2.13)	0.045933	NS	12:02:02	9.83796	13.6842	1.45 (0.98-2.13)	0.045933	NS	12:02:02:01	9.83796	13.6842	1.45 (0.98-2.13)	0.045933	NS
	C	14:02	5.78704	6.57895	1.15 (0.67-1.92)	0.58885	NS	14:02:01	5.78704	6.57895	1.15 (0.67-1.92)	0.58885	NS	14:02:01:01	5.78704	6.57895	1.15 (0.67-1.92)	0.58885	NS
	C	14:03	8.33333	8.42105	1.01 (0.63-1.59)	0.95894	NS	14:03:01	8.33333	8.42105	1.01 (0.63-1.59)	0.95894	NS	14:03:01:01	8.33333	8.42105	1.01 (0.63-1.59)	0.95894	NS
	B	07:02	6.8287	5.52632	0.80 (0.45-1.36)	0.38839	NS	07:02:01	6.8287	5.52632	0.80 (0.45-1.36)	0.38839	NS	07:02:01:01	6.8287	5.52632	0.80 (0.45-1.36)	0.38839	NS
	B	15:01	8.91204	7.89474	0.88 (0.54-1.38)	0.55557	NS	15:01:01	8.91204	7.89474	0.88 (0.54-1.38)	0.55557	NS	15:01:01:01	8.91204	7.89474	0.88 (0.54-1.38)	0.55557	NS
	B	35:01	7.63889	7.63158	1.00 (0.61-1.60)	0.99643	NS	35:01:01	7.63889	7.63158	1.00 (0.61-1.60)	0.99643	NS	35:01:01:02	7.06019	7.36842	1.05 (0.63-1.70)	0.84595	NS
	B	40:01	5.43981	7.10526	1.33 (0.78-2.22)	0.25267	NS	40:01:02	5.43981	7.10526	1.33 (0.78-2.22)	0.25267	NS	40:02:01:01	6.13426	5.52632	0.90 (0.50-1.54)	0.67627	NS
	B	40:02	6.48148	5.52632	0.84 (0.48-1.44)	0.5196	NS	40:02:01	6.48148	5.52632	0.84 (0.48-1.44)	0.5196	NS
	B	44:03	8.21759	8.42105	1.03 (0.64-1.61)	0.90453	NS	44:03:01	8.21759	8.15789	0.99 (0.62-1.57)	0.9718	NS	44:03:01:10	8.21759	8.15789	0.99 (0.62-1.57)	0.9718	NS
	B	51:01	8.33333	8.42105	1.01 (0.63-1.59)	0.95894	NS	51:01:01	8.33333	8.42105	1.01 (0.63-1.59)	0.95894	NS	51:01:01:01	6.01852	5.78947	0.96 (0.55-1.64)	0.875	NS
	B	52:01	9.60648	13.6842	1.49 (1.01-2.19)	0.033186	NS	52:01:01	9.60648	13.6842	1.49 (1.01-2.19)	0.033186	NS	52:01:01:02	9.49074	13.6842	1.51 (1.02-2.22)	0.027989	NS
	B	54:01	8.21759	5	0.59 (0.33-1.00)	0.043618	NS	54:01:01	8.21759	5	0.59 (0.33-1.00)	0.043618	NS	54:01:01:01	8.21759	5	0.59 (0.33-1.00)	0.043618	NS
	B	binned	6.36574	8.15789	1.31 (0.80-2.11)	0.25109	NS	binned	6.59722	8.94737	1.39 (0.86-2.21)	0.14257	NS	binned	13.8889	14.7368	1.07 (0.75-1.53)	0.69265	NS
	DRB1	01:01	6.8287	6.31579	0.92 (0.54-1.53)	0.73844	NS	01:01:01	6.8287	6.31579	0.92 (0.54-1.53)	0.73844	NS	01:01:01:01	6.8287	6.31579	0.92 (0.54-1.53)	0.73844	NS
	DRB1	04:05	14.4676	11.0526	0.73 (0.49-1.08)	0.10366	NS	04:05:01	14.4676	11.0526	0.73 (0.49-1.08)	0.10366	NS	04:05:01:01	14.2361	11.0526	0.75 (0.50-1.10)	0.12731	NS
	DRB1	08:03	7.63889	5.78947	0.74 (0.43-1.24)	0.24126	NS	08:03:02	7.63889	5.78947	0.74 (0.43-1.24)	0.24126	NS	08:03:02:01	5.55556	5.26316	0.94 (0.52-1.65)	0.83448	NS
	DRB1	09:01	15.5093	14.2105	0.90 (0.63-1.28)	0.55581	NS	09:01:02	15.5093	14.2105	0.90 (0.63-1.28)	0.55581	NS	09:01:02:01	15.5093	14.2105	0.90 (0.63-1.28)	0.55581	NS
	DRB1	12:01	5.32407	5.78947	1.09 (0.62-1.89)	0.73943	NS	12:01:01	5.32407	5.78947	1.09 (0.62-1.89)	0.73943	NS
	DRB1	13:02	7.98611	8.15789	1.02 (0.64-1.62)	0.91825	NS	13:02:01	7.98611	8.15789	1.02 (0.64-1.62)	0.91825	NS	13:02:01:02	7.63889	7.63158	1.00 (0.61-1.60)	0.99643	NS
	DRB1	15:01	7.98611	7.10526	0.88 (0.53-1.42)	0.5918	NS	15:01:01	7.98611	7.10526	0.88 (0.53-1.42)	0.5918	NS	15:01:01:01	5.90278	6.05263	1.03 (0.59-1.74)	0.91802	NS
	DRB1	15:02	8.33333	12.3684	1.55 (1.03-2.33)	0.02583	NS	15:02:01	8.33333	12.3684	1.55 (1.03-2.33)	0.02583	NS
	DRB1	binned	5.55556	5.52632	0.99 (0.56-1.72)	0.98344	NS	binned	6.94444	8.15789	1.19 (0.73-1.90)	0.449	NS	binned	10.1852	12.3684	1.24 (0.83-1.84)	0.25415	NS
	DQA1	01:01	6.71296	6.84211	1.02 (0.61-1.68)	0.93337	NS	01:01:01	6.71296	6.84211	1.02 (0.61-1.68)	0.93337	NS	01:01:01:01	6.71296	6.31579	0.94 (0.55-1.56)	0.79484	NS
	DQA1	01:02	15.9722	16.0526	1.01 (0.71-1.41)	0.97157	NS	01:02:01	15.7407	15.2632	0.96 (0.68-1.36)	0.83066	NS	01:02:01:01	7.63889	7.10526	0.92 (0.56-1.50)	0.74169	NS
														01:02:01:08	7.40741	7.63158	1.03 (0.63-1.66)	0.88987	NS
	DQA1	01:03	16.5509	17.8947	1.10 (0.79-1.52)	0.56076	NS	01:03:01	16.5509	17.8947	1.10 (0.79-1.52)	0.56076	NS	01:03:01:01	8.33333	11.8421	1.48 (0.97-2.23)	0.050843	NS
	DQA1	01:04	5.20833	6.31579	1.23 (0.70-2.09)	0.43185	NS	01:04:01	5.20833	6.31579	1.23 (0.70-2.09)	0.43185	NS	01:04:01:01	5.20833	6.31579	1.23 (0.70-2.09)	0.43185	NS
	DQA1	03:01	8.10185	8.94737	1.11 (0.70-1.74)	0.61971	NS	03:01:01	8.10185	8.94737	1.11 (0.70-1.74)	0.61971	NS	03:01:01:01	8.10185	8.94737	1.11 (0.70-1.74)	0.61971	NS
	DQA1	03:02	16.6667	15.7895	0.94 (0.66-1.31)	0.70033	NS	03:02:01	16.6667	15.7895	0.94 (0.66-1.31)	0.70033	NS	03:02:01:01	12.3843	11.0526	0.88 (0.59-1.30)	0.50525	NS
	DQA1	03:03	17.0139	15	0.86 (0.61-1.21)	0.3769	NS	03:03:01	17.0139	15	0.86 (0.61-1.21)	0.3769	NS	03:03:01:03	14.4676	11.0526	0.73 (0.49-1.08)	0.10366	NS
	DQB1	03:01	11.8056	11.0526	0.93 (0.62-1.38)	0.70222	NS	03:01:01	11.8056	11.0526	0.93 (0.62-1.38)	0.70222	NS	03:01:01:01	6.71296	7.10526	1.06 (0.64-1.74)	0.80058	NS
	DQB1	03:02	8.56481	10.2632	1.22 (0.79-1.86)	0.33701	NS	03:02:01	8.56481	10.2632	1.22 (0.79-1.86)	0.33701	NS	03:02:01:01	8.56481	10.2632	1.22 (0.79-1.86)	0.33701	NS
	DQB1	03:03	16.6667	15.7895	0.94 (0.66-1.31)	0.70033	NS	03:03:02	16.6667	15.7895	0.94 (0.66-1.31)	0.70033	NS	03:03:02:02	16.4352	15.5263	0.93 (0.66-1.31)	0.6883	NS
	DQB1	04:01	14.3519	10.7895	0.72 (0.48-1.06)	0.087959	NS	04:01:01	14.3519	10.7895	0.72 (0.48-1.06)	0.087959	NS	04:01:01:01	14.3519	10.5263	0.70 (0.47-1.04)	0.066205	NS
	DQB1	05:01	7.63889	6.84211	0.89 (0.53-1.45)	0.62086	NS	05:01:01	7.63889	6.31579	0.82 (0.48-1.34)	0.4067	NS	05:01:01:03	6.8287	6.31579	0.92 (0.54-1.53)	0.73844	NS
	DQB1	06:01	15.8565	17.6316	1.14 (0.81-1.58)	0.43607	NS	06:01:01	15.8565	17.6316	1.14 (0.81-1.58)	0.43607	NS	06:01:01:01	15.3935	17.6316	1.18 (0.84-1.64)	0.32225	NS
	DQB1	06:02	7.75463	7.10526	0.91 (0.55-1.47)	0.68978	NS	06:02:01	7.75463	7.10526	0.91 (0.55-1.47)	0.68978	NS	06:02:01:01	7.75463	7.10526	0.91 (0.55-1.47)	0.68978	NS
	DQB1	06:04	7.75463	7.63158	0.98 (0.60-1.57)	0.94029	NS	06:04:01	7.75463	7.63158	0.98 (0.60-1.57)	0.94029	NS	06:04:01:01	7.75463	7.63158	0.98 (0.60-1.57)	0.94029	NS
	DPA1	01:03	42.0139	38.9474	0.88 (0.68-1.13)	0.31125	NS	01:03:01	42.0139	38.6842	0.87 (0.67-1.12)	0.2714	NS	01:03:01:01	29.0509	29.2105	1.01 (0.76-1.32)	0.95448	NS
														01:03:01:05	9.375	7.63158	0.80 (0.49-1.26)	0.31847	NS
	DPA1	02:01	12.8472	15.5263	1.25 (0.87-1.77)	0.20511	NS	02:01:01	12.8472	15.5263	1.25 (0.87-1.77)	0.20511	NS	02:01:01:02	9.83796	11.5789	1.20 (0.80-1.79)	0.35355	NS
	DPA1	02:02	44.3287	45.2632	1.04 (0.81-1.33)	0.76007	NS	02:02:02	44.213	45	1.03 (0.80-1.33)	0.79694	NS	02:02:02:01	44.213	45	1.03 (0.80-1.33)	0.79694	NS
	DPB1	02:01	24.8843	21.8421	0.84 (0.62-1.13)	0.24689	NS	02:01:02	24.8843	21.5789	0.83 (0.61-1.12)	0.20783	NS	02:01:02:01	17.2454	16.8421	0.97 (0.69-1.35)	0.86193	NS
	DPB1	04:01	6.48148	7.36842	1.15 (0.69-1.87)	0.56581	NS	04:01:01	6.48148	7.36842	1.15 (0.69-1.87)	0.56581	NS
	DPB1	04:02	9.375	7.63158	0.80 (0.49-1.26)	0.31847	NS	04:02:01	9.375	7.63158	0.80 (0.49-1.26)	0.31847	NS	04:02:01:02	9.25926	7.63158	0.81 (0.50-1.28)	0.34967	NS
	DPB1	05:01	37.963	38.1579	1.01 (0.78-1.30)	0.94799	NS	05:01:01	37.963	38.1579	1.01 (0.78-1.30)	0.94799	NS	05:01:01:01	35.0694	34.2105	0.96 (0.74-1.25)	0.76958	NS
	DPB1	09:01	8.10185	10.5263	1.33 (0.86-2.04)	0.16535	NS	09:01:01	8.10185	10.5263	1.33 (0.86-2.04)	0.16535	NS	09:01:01	8.10185	10.5263	1.33 (0.86-2.04)	0.16535	NS

### Sheet: S.Table2
	Supplementary Table 2: Association analysis of HLA-A, -C, -B, -DRB1, -DQA1, -DQB1, -DPA1 and -DPB1 in Japanese mild COVID-19 and Japanese healthy control. Only HLA alleles with frequencies >5% are shown. Significant HLA alleles after multiple correction are highlighted in bold. Abbreviation:OR: Odd Ratio, 95% CI: 95% Confidence interval, Pc-value: multiple testing corrected p-value, binned: rare …
	Locus	2-field Allele	Control (2n=864) %	mild_COVID (n=274) %	OR (95% CI)	p.value	Pc-value	3-field Allele	Control (2n=864) %	mild_COVID (n=274) %	OR (95% CI)	p.value	Pc-value	4-field Allele	Control (2n=864) %	mild_COVID (n=274) %	OR (95% CI)	p.value	Pc-value
	A	02:01	10.1852	13.1387	1.33 (0.85-2.05)	0.17158	NS	02:01:01	10.1852	12.7737	1.29 (0.82-1.99)	0.22918	NS	02:01:01:01	10.1852	12.7737	1.29 (0.82-1.99)	0.22918	NS
	A	02:06	7.06019	5.83942	0.82 (0.43-1.46)	0.48329	NS	02:06:01	7.06019	5.83942	0.82 (0.43-1.46)	0.48329	NS	02:06:01:01	5.90278	5.10949	0.86 (0.43-1.61)	0.62199	NS
	A	11:01	9.83796	8.75912	0.88 (0.52-1.43)	0.59699	NS	11:01:01	9.83796	8.75912	0.88 (0.52-1.43)	0.59699	NS	11:01:01:01	9.83796	8.75912	0.88 (0.52-1.43)	0.59699	NS
	A	24:02	37.1528	38.3212	1.05 (0.79-1.40)	0.72768	NS	24:02:01	37.1528	38.3212	1.05 (0.79-1.40)	0.72768	NS	24:02:01:01	36.8056	38.3212	1.07 (0.8-1.42)	0.65102	NS
	A	26:01	7.75463	5.47445	0.69 (0.36-1.25)	0.20343	NS	26:01:01	7.75463	5.47445	0.69 (0.36-1.25)	0.20343	NS	26:01:01:01	7.75463	5.47445	0.69 (0.36-1.25)	0.20343	NS
	A	31:01	7.75463	9.48905	1.25 (0.74-2.04)	0.36115	NS	31:01:02	7.75463	9.48905	1.25 (0.74-2.04)	0.36115	NS	31:01:02:01	7.75463	9.48905	1.25 (0.74-2.04)	0.36115	NS
	A	33:03	9.25926	9.85401	1.07 (0.65-1.72)	0.76882	NS	33:03:01	9.25926	9.85401	1.07 (0.65-1.72)	0.76882	NS	33:03:01:01	9.25926	9.48905	1.03 (0.62-1.66)	0.90921	NS
	C	01:02	17.3611	15.3285	0.86 (0.58-1.26)	0.43373	NS	01:02:01	17.3611	15.3285	0.86 (0.58-1.26)	0.43373	NS	01:02:01:01	8.68056	10.9489	1.29 (0.80-2.05)	0.25827	NS
	C	03:03	13.1944	11.6788	0.87 (0.55-1.34)	0.51332	NS	03:03:01	13.1944	11.6788	0.87 (0.55-1.34)	0.51332	NS	03:03:01:01	12.7315	10.9489	0.84 (0.53-1.31)	0.43377	NS
	C	03:04	12.1528	10.9489	0.89 (0.56-1.38)	0.59127	NS	03:04:01	12.1528	10.9489	0.89 (0.56-1.38)	0.59127	NS	03:04:01:02	12.1528	10.9489	0.89 (0.56-1.38)	0.59127	NS
	C	07:02	14.2361	14.9635	1.06 (0.70-1.57)	0.76515	NS	07:02:01	14.2361	14.9635	1.06 (0.70-1.57)	0.76515	NS	07:02:01:01	5.55556	6.20438	1.12 (0.60-2.03)	0.68676	NS
	C													07:02:01:03	6.8287	6.20438	0.90 (0.48-1.60)	0.71832	NS
	C	08:01	5.6713	8.39416	1.52 (0.87-2.61)	0.1067	NS	08:01:01	5.6713	8.39416	1.52 (0.87-2.61)	0.1067	NS	08:01:01:01	5.6713	8.39416	1.52 (0.87-2.61)	0.1067	NS
	C	12:02	9.83796	11.6788	1.21 (0.76-1.89)	0.382	NS	12:02:02	9.83796	11.6788	1.21 (0.76-1.89)	0.382	NS	12:02:02:01	9.83796	11.6788	1.21 (0.76-1.89)	0.382	NS
	C	14:02	5.78704	6.56934	1.14 (0.62-2.04)	0.63405	NS	14:02:01	5.78704	6.56934	1.14 (0.62-2.04)	0.63405	NS	14:02:01:01	5.78704	6.56934	1.14 (0.62-2.04)	0.63405	NS
	C	14:03	8.33333	9.12409	1.10 (0.66-1.81)	0.68295	NS	14:03:01	8.33333	9.12409	1.10 (0.66-1.81)	0.68295	NS	14:03:01:01	8.33333	9.12409	1.10 (0.66-1.81)	0.68295	NS
	B	07:02	6.8287	6.20438	0.90 (0.48-1.60)	0.71832	NS	07:02:01	6.8287	6.20438	0.90 (0.48-1.60)	0.71832	NS	07:02:01:01	6.8287	6.20438	0.90 (0.48-1.60)	0.71832	NS
	B	15:01	8.91204	6.93431	0.76 (0.43-1.30)	0.30472	NS	15:01:01	8.91204	6.93431	0.76 (0.43-1.30)	0.30472	NS	15:01:01:01	8.91204	6.93431	0.76 (0.43-1.30)	0.30472	NS
	B	35:01	7.63889	7.29927	0.95 (0.54-1.63)	0.85297	NS	35:01:01	7.63889	7.29927	0.95 (0.54-1.63)	0.85297	NS	35:01:01:02	7.06019	7.29927	1.04 (0.58-1.78)	0.89331	NS
	B	40:01	5.43981	6.56934	1.22 (0.66-2.19)	0.48267	NS	40:01:02	5.43981	6.56934	1.22 (0.66-2.19)	0.48267	NS
	B	40:02	6.48148	6.20438	0.95 (0.51-1.70)	0.87042	NS	40:02:01	6.48148	6.20438	0.95 (0.51-1.70)	0.87042	NS	40:02:01:01	6.13426	6.20438	1.01 (0.54-1.81)	0.96642	NS
	B	44:03	8.21759	8.75912	1.07 (0.63-1.77)	0.77766	NS	44:03:01	8.21759	8.75912	1.07 (0.63-1.77)	0.77766	NS	44:03:01:10	8.21759	8.75912	1.07 (0.63-1.77)	0.77766	NS
	B	51:01	8.33333	8.39416	1.01 (0.59-1.67)	0.9747	NS	51:01:01	8.33333	8.39416	1.01 (0.59-1.67)	0.9747	NS	51:01:01:01	6.01852	5.83942	0.97 (0.51-1.76)	0.91322	NS
	B	52:01	9.60648	11.6788	1.24 (0.78-1.95)	0.32134	NS	52:01:01	9.60648	11.6788	1.24 (0.78-1.95)	0.32134	NS	52:01:01:02	9.49074	11.6788	1.26 (0.79-1.97)	0.29319	NS
	B	binned	10.7639	14.2336	1.38 (0.90-2.08)	0.1181	NS	binned	12.1528	16.7883	1.46 (0.98-2.15)	0.048739	NS	binned	21.0648	24.8175	1.24 (0.88-1.72)	0.19112	NS
	DRB1	01:01	6.8287	7.66423	1.13 (0.64-1.94)	0.63736	NS	01:01:01	6.8287	7.66423	1.13 (0.64-1.94)	0.63736	NS	01:01:01:01	6.8287	7.66423	1.13 (0.64-1.94)	0.63736	NS
	DRB1	04:05	14.4676	10.9489	0.73 (0.46-1.12)	0.13898	NS	04:05:01	14.4676	10.9489	0.73 (0.46-1.12)	0.13898	NS	04:05:01:01	14.2361	10.9489	0.74 (0.47-1.14)	0.16458	NS
	DRB1	08:03	7.63889	6.20438	0.80 (0.43-1.41)	0.42621	NS	08:03:02	7.63889	6.20438	0.80 (0.43-1.41)	0.42621	NS	08:03:02:01	5.55556	5.83942	1.05 (0.55-1.93)	0.85895	NS
	DRB1	09:01	15.5093	15.3285	0.99 (0.66-1.45)	0.94251	NS	09:01:02	15.5093	15.3285	0.99 (0.66-1.45)	0.94251	NS	09:01:02:01	15.5093	15.3285	0.99 (0.66-1.45)	0.94251	NS
	DRB1	12:01	5.32407	5.47445	1.03 (0.52-1.92)	0.92328	NS	12:01:01	5.32407	5.47445	1.03 (0.52-1.92)	0.92328	NS
	DRB1	13:02	7.98611	8.0292	1.01 (0.58-1.69)	0.98172	NS	13:02:01	7.98611	8.0292	1.01 (0.58-1.69)	0.98172	NS	13:02:01:02	7.63889	7.66423	1.00 (0.57-1.70)	0.98902	NS
	DRB1	15:01	7.98611	7.66423	0.96 (0.55-1.62)	0.86342	NS	15:01:01	7.98611	7.66423	0.96 (0.55-1.62)	0.86342	NS	15:01:01:01	5.90278	6.93431	1.19 (0.65-2.09)	0.53577	NS
	DRB1	15:02	8.33333	10.9489	1.35 (0.83-2.15)	0.18662	NS	15:02:01	8.33333	10.9489	1.35 (0.83-2.15)	0.18662	NS
	DRB1	binned	8.33333	10.5839	1.30 (0.80-2.08)	0.25369	NS	binned	8.33333	10.5839	1.30 (0.80-2.08)	0.25369	NS	binned	17.3611	16.7883	0.96 (0.65-1.39)	0.82681	NS
	DQA1	01:01	6.71296	8.39416	1.27 (0.73-2.15)	0.34565	NS	01:01:01	6.71296	8.39416	1.27 (0.73-2.15)	0.34565	NS	01:01:01:01	6.71296	7.66423	1.15 (0.65-1.97)	0.58932	NS
	DQA1	01:02	15.9722	15.6934	0.98 (0.66-1.44)	0.91245	NS	01:02:01	15.7407	15.6934	1.00 (0.67-1.46)	0.98505	NS	01:02:01:01	7.63889	7.66423	1.00 (0.57-1.70)	0.98902	NS
	DQA1													01:02:01:08	7.40741	7.66423	1.04 (0.59-1.76)	0.88795	NS
	DQA1	01:03	16.5509	16.7883	1.02 (0.69-1.48)	0.92669	NS	01:03:01	16.5509	16.7883	1.02 (0.69-1.48)	0.92669	NS	01:03:01:01	8.33333	10.219	1.25 (0.76-2.01)	0.33673	NS
	DQA1	01:04	5.20833	5.47445	1.05 (0.54-1.96)	0.86363	NS	01:04:01	5.20833	5.47445	1.05 (0.54-1.96)	0.86363	NS	01:04:01:01	5.20833	5.47445	1.05 (0.54-1.96)	0.86363	NS
	DQA1	03:01	8.10185	9.48905	1.19 (0.71-1.94)	0.47159	NS	03:01:01	8.10185	9.48905	1.19 (0.71-1.94)	0.47159	NS	03:01:01:01	8.10185	9.48905	1.19 (0.71-1.94)	0.47159	NS
	DQA1	03:02	16.6667	16.4234	0.98 (0.66-1.43)	0.92487	NS	03:02:01	16.6667	16.4234	0.98 (0.66-1.43)	0.92487	NS	03:02:01:01	12.3843	10.5839	0.84 (0.52-1.31)	0.42343	NS
	DQA1	03:03	17.0139	15.3285	0.88 (0.59-1.30)	0.51363	NS	03:03:01	17.0139	15.3285	0.88 (0.59-1.30)	0.51363	NS	03:03:01:03	14.4676	10.9489	0.73 (0.46-1.12)	0.13898	NS
	DQB1	03:01	11.8056	12.0438	1.02 (0.65-1.57)	0.91537	NS	03:01:01	11.8056	12.0438	1.02 (0.65-1.57)	0.91537	NS	03:01:01:01	6.71296	8.0292	1.21 (0.69-2.06)	0.45773	NS
	DQB1	03:02	8.56481	10.219	1.22 (0.74-1.95)	0.40359	NS	03:02:01	8.56481	10.219	1.22 (0.74-1.95)	0.40359	NS	03:02:01:01	8.56481	10.219	1.22 (0.74-1.95)	0.40359	NS
	DQB1	03:03	16.6667	16.0584	0.96 (0.65-1.40)	0.81324	NS	03:03:02	16.6667	16.0584	0.96 (0.65-1.40)	0.81324	NS	03:03:02:02	16.4352	15.6934	0.95 (0.64-1.39)	0.77185	NS
	DQB1	04:01	14.3519	10.5839	0.71 (0.44-1.10)	0.11114	NS	04:01:01	14.3519	10.5839	0.71 (0.44-1.10)	0.11114	NS	04:01:01:01	14.3519	10.5839	0.71 (0.44-1.10)	0.11114	NS
	DQB1	05:01	7.63889	8.39416	1.11 (0.64-1.85)	0.68495	NS	05:01:01	7.63889	7.66423	1.00 (0.57-1.70)	0.98902	NS	05:01:01:03	6.8287	7.66423	1.13 (0.64-1.94)	0.63736	NS
	DQB1	06:01	15.8565	16.4234	1.04 (0.70-1.52)	0.82349	NS	06:01:01	15.8565	16.4234	1.04 (0.70-1.52)	0.82349	NS	06:01:01:01	15.3935	16.4234	1.08 (0.73-1.58)	0.68261	NS
	DQB1	06:02	7.75463	7.66423	0.99 (0.56-1.67)	0.96107	NS	06:02:01	7.75463	7.66423	0.99 (0.56-1.67)	0.96107	NS	06:02:01:01	7.75463	7.66423	0.99 (0.56-1.67)	0.96107	NS
	DQB1	06:04	7.75463	7.66423	0.99 (0.56-1.67)	0.96107	NS	06:04:01	7.75463	7.66423	0.99 (0.56-1.67)	0.96107	NS	06:04:01:01	7.75463	7.66423	0.99 (0.56-1.67)	0.96107	NS
	DPA1	01:03	42.0139	37.9562	0.84 (0.63-1.13)	0.23414	NS	01:03:01	42.0139	37.5912	0.83 (0.62-1.11)	0.19456	NS	01:03:01:01	29.0509	27.7372	0.94 (0.68-1.28)	0.67543	NS
	DPA1													01:03:01:05	9.375	8.39416	0.89 (0.52-1.46)	0.62347	NS
	DPA1	02:01	12.8472	14.9635	1.19 (0.79-1.78)	0.36958	NS	02:01:01	12.8472	14.9635	1.19 (0.79-1.78)	0.36958	NS	02:01:01:02	9.83796	10.219	1.04 (0.64-1.66)	0.8542	NS
	DPA1	02:02	44.3287	46.7153	1.10 (0.83-1.46)	0.4889	NS	02:02:02	44.213	46.3504	1.09 (0.82-1.45)	0.53525	NS	02:02:02:01	44.213	46.3504	1.09 (0.82-1.45)	0.53525	NS
	DPB1	02:01	24.8843	20.438	0.78 (0.55-1.09)	0.13217	NS	02:01:02	24.8843	20.073	0.76 (0.53-1.07)	0.10284	NS	02:01:02:01	17.2454	15.6934	0.89 (0.60-1.31)	0.55004	NS
	DPB1	04:01	6.48148	6.93431	1.08 (0.59-1.88)	0.79237	NS	04:01:01	6.48148	6.93431	1.08 (0.59-1.88)	0.79237	NS
	DPB1	04:02	9.375	8.39416	0.89 (0.52-1.46)	0.62347	NS	04:02:01	9.375	8.39416	0.89 (0.52-1.46)	0.62347	NS	04:02:01:02	9.25926	8.39416	0.90 (0.53-1.48)	0.66364	NS
	DPB1	05:01	37.963	39.781	1.08 (0.81-1.44)	0.58978	NS	05:01:01	37.963	39.781	1.08 (0.81-1.44)	0.58978	NS	05:01:01:01	35.0694	35.0365	1.00 (0.74-1.34)	0.99205	NS
	DPB1	09:01	8.10185	8.75912	1.09 (0.64-1.80)	0.73056	NS	09:01:01	8.10185	8.75912	1.09 (0.64-1.80)	0.73056	NS	09:01:01	8.10185	8.75912	1.09 (0.64-1.80)	0.73056	NS

### Sheet: S.Table3
Supplementary Table 3: Comphrehensive HLA haplotypes analysis of HLA-DRB1, -DQA1, -DQB1, -DPA1 and -DPB1 between 53 Japanese severe COVID-19 and 423 Japanese healthy control. Significant HLA haplotypes after multiple correction are highlighted in bold. Abbreviation:OR: Odd Ratio, 95% CI: 95% Confidence interval, Pc-value: multiple testing corrected p-value, binned: rare HLA alleles with expected …
Locus	Allele	Control (2n=846) %	Severe_COVID (2n=106) %	OR (95% CI)	p.value	p.corrected
DRB1~DQA1~DQB1~DPA1~DPB1	01:01:01:01~01:01:01:01~05:01:01:03~01:03:01:05~04:02:01:02	5.09259	1.88679	0.36 (0.04-1.41)	0.14276	NS
DRB1~DQA1~DQB1~DPA1~DPB1	04:05:01:01~03:03:01:03~04:01:01:01~02:02:02:01~05:01:01:01	7.17593	8.49057	1.20 (0.51-2.53)	0.62382	NS
DRB1~DQA1~DQB1~DPA1~DPB1	09:01:02:01~03:02:01:01~03:03:02:02~02:02:02:01~05:01:01:01	5.43981	3.77358	0.68 (0.17-1.92)	0.4682	NS
DRB1~DQA1~DQB1~DPA1~DPB1	binned	82.2917	85.8491	1.31 (0.73-2.50)	0.36101	NS
DRB1~DQA1~DQB1~DPB1	01:01:01:01~01:01:01:01~05:01:01:03~04:02:01:02	5.09259	1.88679	0.36 (0.04-1.41)	0.14276	NS
DRB1~DQA1~DQB1~DPB1	04:05:01:01~03:03:01:03~04:01:01:01~05:01:01:01	6.8287	8.49057	1.27 (0.53-2.68)	0.52709	NS
DRB1~DQA1~DQB1~DPB1	09:01:02:01~03:02:01:01~03:03:02:02~05:01:01:01	5.78704	4.71698	0.81 (0.25-2.08)	0.65301	NS
DRB1~DQA1~DQB1~DPB1	binned	82.2917	84.9057	1.21 (0.68-2.27)	0.50309	NS
DRB1~DQA1~DQB1	01:01:01:01~01:01:01:01~05:01:01:03	6.71296	2.83019	0.40 (0.08-1.28)	0.12015	NS
DRB1~DQA1~DQB1	04:05:01:01~03:03:01:03~04:01:01:01	14.1204	10.3774	0.70 (0.33-1.37)	0.29034	NS
DRB1~DQA1~DQB1	09:01:02:01~03:02:01:01~03:03:02:02	10.9954	9.43396	0.84 (0.38-1.69)	0.62532	NS
DRB1~DQA1~DQB1	13:02:01:02~01:02:01:08~06:04:01:01	7.29167	7.54717	1.04 (0.42-2.26)	0.92406	NS
DRB1~DQA1~DQB1	15:01:01:01~01:02:01:01~06:02:01:01	5.6713	3.77358	0.65 (0.17-1.84)	0.41717	NS
DRB1~DQA1~DQB1	15:02:01:02~01:03:01:01~06:01:01:01	5.55556	0.943396	0.16 (0.00-0.97)	0.040726	NS
DRB1~DQA1~DQB1	binned	49.6528	65.0943	1.89 (1.22-2.97)	0.0026827	0.0187789
DRB1~DQB1~DPB1	01:01:01:01~05:01:01:03~04:02:01:02	5.20833	1.88679	0.35 (0.04-1.38)	0.13282	NS
DRB1~DQB1~DPB1	04:05:01:01~04:01:01:01~05:01:01:01	7.06019	8.49057	1.22 (0.52-2.58)	0.59118	NS
DRB1~DQB1~DPB1	09:01:02:01~03:03:02:02~05:01:01:01	9.02778	4.71698	0.50 (0.15-1.26)	0.13428	NS
DRB1~DQB1~DPB1	binned	78.7037	84.9057	1.52 (0.86-2.85)	0.13633	NS
DQA1~DQB1	01:01:01:01~05:01:01:03	6.71296	2.83019	0.40 (0.08-1.28)	0.12015	NS
DQA1~DQB1	01:02:01:01~06:02:01:01	7.63889	5.66038	0.73 (0.25-1.73)	0.46333	NS
DQA1~DQB1	01:02:01:08~06:04:01:01	7.40741	7.54717	1.02 (0.41-2.22)	0.95868	NS
DQA1~DQB1	01:03:01:01~06:01:01:01	7.87037	16.0377	2.24 (1.18-4.05)	0.0050051	0.0450459
DQA1~DQB1	01:03:01:03~06:01:01:01	5.78704	0.943396	0.16 (0.00-0.93)	0.034966	NS
DQA1~DQB1	03:01:01:01~03:02:01:01	7.98611	7.54717	0.94 (0.38-2.04)	0.87464	NS
DQA1~DQB1	03:02:01:01~03:03:02:02	12.1528	12.2642	1.01 (0.50-1.90)	0.97359	NS
DQA1~DQB1	03:03:01:03~04:01:01:01	14.3519	10.3774	0.69 (0.32-1.34)	0.26453	NS
DQA1~DQB1	binned	30.0926	36.7925	1.35 (0.86-2.10)	0.15859	NS
DRB1~DQB1	01:01:01:01~05:01:01:03	6.8287	2.83019	0.40 (0.08-1.26)	0.1122	NS
DRB1~DQB1	04:05:01:01~04:01:01:01	14.1204	10.3774	0.70 (0.33-1.37)	0.29034	NS
DRB1~DQB1	08:03:02:01~06:01:01:01	5.43981	3.77358	0.68 (0.17-1.92)	0.4682	NS
DRB1~DQB1	09:01:02:01~03:03:02:02	15.162	11.3208	0.71 (0.35-1.36)	0.29243	NS
DRB1~DQB1	13:02:01:02~06:04:01:01	7.63889	7.54717	0.99 (0.40-2.14)	0.97322	NS
DRB1~DQB1	15:01:01:01~06:02:01:01	5.6713	3.77358	0.65 (0.17-1.84)	0.41717	NS
DRB1~DQB1	15:02:01:02~06:01:01:01	5.55556	0.943396	0.16 (0.00-0.97)	0.040726	NS
DRB1~DQB1	binned	39.5833	59.434	2.24 (1.45-3.46)	9.1811e-05	0.000734488

### Sheet: S.Table4
	Supplementary Table 4: Association analysis of HLA-A, -C, -B, -DRB1, -DQA1, -DQB1, -DPA1 and -DPB1 in Japanese mild COVID-19 cases and Japanese severe COVID-19 cases. Only HLA alleles with frequencies >5% are shown. Significant HLA alleles after multiple correction are highlighted in bold. Abbreviation:OR: Odd Ratio, 95% CI: 95% Confidence interval, Pc-value: multiple testing corrected p-value, b…
	Locus	2-field Allele	mild_COVID (n=274) %	Severe_COVID (2n=106) %	OR (95% CI)	p.value	Pc-value	3-field Allele	mild_COVID (n=274) %	Severe_COVID (2n=106) %	OR (95% CI)	p.value	Pc-value	4-field Allele	mild_COVID (n=274) %	Severe_COVID (2n=106) %	OR (95% CI)	p.value	Pc-value
	A	02:01	13.1387	9.43396	0.69 (0.29-1.49)	0.32074	NS	02:01:01	12.7737	9.43396	0.71 (0.30-1.54)	0.36617	NS	02:01:01:01	12.7737	9.43396	0.71 (0.30-1.54)	0.36617	NS
	A	02:06	5.83942	6.60377	1.14 (0.38-3.04)	0.7793	NS	02:06:01	5.83942	6.60377	1.14 (0.38-3.04)	0.7793	NS	02:06:01:01	5.10949	6.60377	1.31 (0.43-3.60)	0.5675	NS
	A	11:01	8.75912	19.8113	2.57 (1.29-5.09)	0.0027855	0.022284	11:01:01	8.75912	19.8113	2.57 (1.29-5.09)	0.0027855	0.022284	11:01:01:01	8.75912	19.8113	2.57 (1.29-5.09)	0.0027855	0.022284
	A	24:02	38.3212	31.1321	0.73 (0.44-1.20)	0.19124	NS	24:02:01	38.3212	31.1321	0.73 (0.44-1.20)	0.19124	NS	24:02:01:01	38.3212	31.1321	0.73 (0.44-1.20)	0.19124	NS
	A	26:01	5.47445	4.71698	0.85 (0.24-2.56)	0.7668	NS	26:01:01	5.47445	4.71698	0.85 (0.24-2.56)	0.7668	NS
	A	31:01	9.48905	11.3208	1.22 (0.54-2.62)	0.59349	NS	31:01:02	9.48905	11.3208	1.22 (0.54-2.62)	0.59349	NS	31:01:02:01	9.48905	11.3208	1.22 (0.54-2.62)	0.59349	NS
	A	33:03	9.85401	10.3774	1.06 (0.46-2.31)	0.87878	NS	33:03:01	9.85401	10.3774	1.06 (0.46-2.31)	0.87878	NS	33:03:01:01	9.48905	10.3774	1.10 (0.47-2.42)	0.79335	NS
	A	binned	9.12409	6.60377	0.70 (0.25-1.75)	0.42753	NS	binned	9.48905	6.60377	0.67 (0.24-1.66)	0.37039	NS	binned	10.5839	6.60377	0.60 (0.21-1.46)	0.23475	NS
	C	01:02	15.3285	10.3774	0.64 (0.28-1.33)	0.21151	NS	01:02:01	15.3285	10.3774	0.64 (0.28-1.33)	0.21151	NS
	C	03:03	11.6788	10.3774	0.88 (0.38-1.87)	0.71946	NS	03:03:01	11.6788	10.3774	0.88 (0.38-1.87)	0.71946	NS	03:03:01:01	10.9489	10.3774	0.94 (0.41-2.03)	0.87205	NS
	C	03:04	10.9489	12.2642	1.14 (0.52-2.36)	0.71662	NS	03:04:01	10.9489	12.2642	1.14 (0.52-2.36)	0.71662	NS	03:04:01:02	10.9489	12.2642	1.14 (0.52-2.36)	0.71662	NS
	C	07:02	14.9635	13.2075	0.86 (0.42-1.71)	0.6626	NS	07:02:01	14.9635	13.2075	0.86 (0.42-1.71)	0.6626	NS	07:02:01:01	6.20438	7.54717	1.23 (0.45-3.13)	0.63584	NS
	C	08:01	8.39416	8.49057	1.01 (0.40-2.37)	0.97579	NS	08:01:01	8.39416	8.49057	1.01 (0.40-2.37)	0.97579	NS	08:01:01:01	8.39416	8.49057	1.01 (0.40-2.37)	0.97579	NS
	C	12:02	11.6788	18.8679	1.76 (0.90-3.36)	0.067436	NS	12:02:02	11.6788	18.8679	1.76 (0.90-3.36)	0.067436	NS	12:02:02:01	11.6788	18.8679	1.76 (0.90-3.36)	0.067436	NS
	C	14:02	6.56934	6.60377	1.01 (0.34-2.62)	0.99031	NS	14:02:01	6.56934	6.60377	1.01 (0.34-2.62)	0.99031	NS	14:02:01:01	6.56934	6.60377	1.01 (0.34-2.62)	0.99031	NS
	C	14:03	9.12409	6.60377	0.70 (0.25-1.75)	0.42753	NS	14:03:01	9.12409	6.60377	0.70 (0.25-1.75)	0.42753	NS	14:03:01:01	9.12409	6.60377	0.70 (0.25-1.75)	0.42753	NS
	C	binned	11.3139	13.2075	1.19 (0.56-2.43)	0.60838	NS	binned	11.3139	13.2075	1.19 (0.56-2.43)	0.60838	NS	binned	14.9635	16.0377	1.09 (0.55-2.07)	0.79398	NS
	B	15:01	6.93431	10.3774	1.55 (0.64-3.58)	0.26431	NS	15:01:01	6.93431	10.3774	1.55 (0.64-3.58)	0.26431	NS	15:01:01:01	6.93431	10.3774	1.55 (0.64-3.58)	0.26431	NS
	B	35:01	7.29927	8.49057	1.18 (0.46-2.82)	0.69486	NS	35:01:01	7.29927	8.49057	1.18 (0.46-2.82)	0.69486	NS	35:01:01:02	7.29927	7.54717	1.04 (0.38-2.56)	0.93389	NS
	B	40:01	6.56934	8.49057	1.32 (0.50-3.22)	0.51326	NS	40:01:02	6.56934	8.49057	1.32 (0.50-3.22)	0.51326	NS	40:01:02:01	5.83942	8.49057	1.50 (0.56-3.73)	0.34983	NS
	B	44:03	8.75912	7.54717	0.85 (0.32-2.04)	0.7028	NS	44:03:01	8.75912	6.60377	0.74 (0.26-1.84)	0.4912	NS	44:03:01:10	8.75912	6.60377	0.74 (0.26-1.84)	0.4912	NS
	B	51:01	8.39416	8.49057	1.01 (0.40-2.37)	0.97579	NS	51:01:01	8.39416	8.49057	1.01 (0.40-2.37)	0.97579	NS	51:01:01:01	5.83942	5.66038	0.97 (0.30-2.70)	0.94656	NS
	B	52:01	11.6788	18.8679	1.76 (0.90-3.36)	0.067436	NS	52:01:01	11.6788	18.8679	1.76 (0.90-3.36)	0.067436	NS	52:01:01:02	11.6788	18.8679	1.76 (0.90-3.36)	0.067436	NS
	B	binned	33.5766	23.5849	0.61 (0.35-1.04)	0.058451	NS	binned	33.5766	24.5283	0.64 (0.37-1.09)	0.087338	NS	binned	36.8613	28.3019	0.68 (0.40-1.13)	0.11538	NS
	DRB1	04:05	10.9489	11.3208	1.04 (0.46-2.19)	0.91742	NS	04:05:01	10.9489	11.3208	1.04 (0.46-2.19)	0.91742	NS	04:05:01:01	10.9489	11.3208	1.04 (0.46-2.19)	0.91742	NS
	DRB1	08:03	6.20438	4.71698	0.75 (0.21-2.19)	0.57767	NS	08:03:02	6.20438	4.71698	0.75 (0.21-2.19)	0.57767	NS
	DRB1	09:01	15.3285	11.3208	0.71 (0.32-1.44)	0.31563	NS	09:01:02	15.3285	11.3208	0.71 (0.32-1.44)	0.31563	NS	09:01:02:01	15.3285	11.3208	0.71 (0.32-1.44)	0.31563	NS
	DRB1	12:01	5.47445	6.60377	1.22 (0.41-3.30)	0.67248	NS	12:01:01	5.47445	6.60377	1.22 (0.41-3.30)	0.67248	NS	12:01:01:01	5.47445	6.60377	1.22 (0.41-3.30)	0.67248	NS
	DRB1	13:02	8.0292	8.49057	1.06 (0.42-2.50)	0.88285	NS	13:02:01	8.0292	8.49057	1.06 (0.42-2.50)	0.88285	NS	13:02:01:02	7.66423	7.54717	0.98 (0.36-2.41)	0.96925	NS
	DRB1	15:01	7.66423	5.66038	0.72 (0.23-1.92)	0.49531	NS	15:01:01	7.66423	5.66038	0.72 (0.23-1.92)	0.49531	NS
	DRB1	15:02	10.9489	16.0377	1.55 (0.76-3.07)	0.17658	NS	15:02:01	10.9489	16.0377	1.55 (0.76-3.07)	0.17658	NS	15:02:01:01	6.56934	14.1509	2.34 (1.05-5.14)	0.018585	NS
	DRB1	binned	27.7372	33.0189	1.28 (0.76-2.13)	0.3099	NS	binned	27.7372	33.0189	1.28 (0.76-2.13)	0.3099	NS	binned	33.5766	38.6792	1.25 (0.76-2.03)	0.34965	NS
	DQA1	01:02	15.6934	16.9811	1.10 (0.56-2.07)	0.75909	NS	01:02:01	15.6934	14.1509	0.89 (0.43-1.72)	0.70768	NS	01:02:01:01	7.66423	5.66038	0.72 (0.23-1.92)	0.49531	NS
														01:02:01:08	7.66423	7.54717	0.98 (0.36-2.41)	0.96925	NS
	DQA1	01:03	16.7883	20.7547	1.30 (0.70-2.36)	0.36565	NS	01:03:01	16.7883	20.7547	1.30 (0.70-2.36)	0.36565	NS	01:03:01:01	10.219	16.0377	1.68 (0.82-3.35)	0.11539	NS
	DQA1	01:04	5.47445	8.49057	1.60 (0.60-4.05)	0.27836	NS	01:04:01	5.47445	8.49057	1.60 (0.60-4.05)	0.27836	NS	01:04:01:01	5.47445	8.49057	1.60 (0.60-4.05)	0.27836	NS
	DQA1	03:01	9.48905	7.54717	0.78 (0.29-1.85)	0.55198	NS	03:01:01	9.48905	7.54717	0.78 (0.29-1.85)	0.55198	NS	03:01:01:01	9.48905	7.54717	0.78 (0.29-1.85)	0.55198	NS
	DQA1	03:02	16.4234	14.1509	0.84 (0.41-1.63)	0.58587	NS	03:02:01	16.4234	14.1509	0.84 (0.41-1.63)	0.58587	NS	03:02:01:01	10.5839	12.2642	1.18 (0.54-2.46)	0.63943	NS
	DQA1	03:03	15.3285	14.1509	0.91 (0.45-1.78)	0.77311	NS	03:03:01	15.3285	14.1509	0.91 (0.45-1.78)	0.77311	NS	03:03:01:03	10.9489	11.3208	1.04 (0.46-2.19)	0.91742	NS
	DQA1	binned	12.4088	15.0943	1.25 (0.61-2.47)	0.48732	NS	binned	12.4088	17.9245	1.54 (0.79-2.95)	0.16395	NS	binned	24.4526	26.4151	1.11 (0.64-1.90)	0.69193	NS
	DQB1	03:01	12.0438	8.49057	0.68 (0.27-1.52)	0.32181	NS	03:01:01	12.0438	8.49057	0.68 (0.27-1.52)	0.32181	NS
	DQB1	03:02	10.219	10.3774	1.02 (0.44-2.21)	0.96361	NS	03:02:01	10.219	10.3774	1.02 (0.44-2.21)	0.96361	NS	03:02:01:01	10.219	10.3774	1.02 (0.44-2.21)	0.96361	NS
	DQB1	03:03	16.0584	15.0943	0.93 (0.46-1.78)	0.81721	NS	03:03:02	16.0584	15.0943	0.93 (0.46-1.78)	0.81721	NS	03:03:02:02	15.6934	15.0943	0.96 (0.48-1.84)	0.88501	NS
	DQB1	04:01	10.5839	11.3208	1.08 (0.48-2.29)	0.83552	NS	04:01:01	10.5839	11.3208	1.08 (0.48-2.29)	0.83552	NS	04:01:01:01	10.5839	10.3774	0.98 (0.42-2.12)	0.95307	NS
	DQB1	06:01	16.4234	20.7547	1.33 (0.72-2.42)	0.32039	NS	06:01:01	16.4234	20.7547	1.33 (0.72-2.42)	0.32039	NS	06:01:01:01	16.4234	20.7547	1.33 (0.72-2.42)	0.32039	NS
	DQB1	06:02	7.66423	5.66038	0.72 (0.23-1.92)	0.49531	NS	06:02:01	7.66423	5.66038	0.72 (0.23-1.92)	0.49531	NS	06:02:01:01	7.66423	5.66038	0.72 (0.23-1.92)	0.49531	NS
	DQB1	06:04	7.66423	7.54717	0.98 (0.36-2.41)	0.96925	NS	06:04:01	7.66423	7.54717	0.98 (0.36-2.41)	0.96925	NS	06:04:01:01	7.66423	7.54717	0.98 (0.36-2.41)	0.96925	NS
	DQB1	binned	10.9489	17.9245	1.78 (0.89-3.45)	0.06881	NS	binned	11.6788	17.9245	1.65 (0.84-3.18)	0.10919	NS	binned	16.0584	22.6415	1.53 (0.83-2.75)	0.13323	NS
	DPA1	01:03	37.9562	41.5094	1.16 (0.71-1.88)	0.5241	NS	01:03:01	37.5912	41.5094	1.18 (0.72-1.91)	0.48184	NS	01:03:01:01	27.7372	33.0189	1.28 (0.76-2.13)	0.3099	NS
														01:03:01:05	8.39416	5.66038	0.65 (0.21-1.72)	0.36802	NS
	DPA1	02:01	14.9635	16.9811	1.16 (0.60-2.20)	0.62622	NS	02:01:01	14.9635	16.9811	1.16 (0.60-2.20)	0.62622	NS	02:01:01:02	10.219	15.0943	1.56 (0.75-3.15)	0.18283	NS
	DPA1	02:02	46.7153	41.5094	0.81 (0.50-1.30)	0.36053	NS	02:02:02	46.3504	41.5094	0.82 (0.51-1.32)	0.39493	NS	02:02:02:01	46.3504	41.5094	0.82 (0.51-1.32)	0.39493	NS
	DPB1	02:01	20.438	25.4717	1.33 (0.75-2.31)	0.28683	NS	02:01:02	20.073	25.4717	1.36 (0.77-2.37)	0.25124	NS	02:01:02:01	15.6934	19.8113	1.33 (0.70-2.44)	0.33606	NS
	DPB1	04:01	6.93431	8.49057	1.25 (0.48-3.01)	0.60252	NS	04:01:01	6.93431	8.49057	1.25 (0.48-3.01)	0.60252	NS	04:01:01:01	6.20438	7.54717	1.23 (0.45-3.13)	0.63584	NS
	DPB1	04:02	8.39416	5.66038	0.65 (0.21-1.72)	0.36802	NS	04:02:01	8.39416	5.66038	0.65 (0.21-1.72)	0.36802	NS	04:02:01:02	8.39416	5.66038	0.65 (0.21-1.72)	0.36802	NS
	DPB1	05:01	39.781	33.9623	0.78 (0.47-1.27)	0.295	NS	05:01:01	39.781	33.9623	0.78 (0.47-1.27)	0.295	NS	05:01:01:01	35.0365	32.0755	0.88 (0.52-1.44)	0.5853	NS
	DPB1	09:01	8.75912	15.0943	1.85 (0.88-3.82)	0.071117	NS	09:01:01	8.75912	15.0943	1.85 (0.88-3.82)	0.071117	NS	09:01:01	8.75912	15.0943	1.85 (0.88-3.82)	0.071117	NS
